# *GALC* variants affect galactosylceramidase enzymatic activity and risk of Parkinson’s disease

**DOI:** 10.1101/2022.04.30.22274239

**Authors:** Konstantin Senkevich, Cornelia E. Zorca, Aliza Dworkind, Uladzislau Rudakou, Emma Somerville, Eric Yu, Alexey Ermolaev, Daria Nikanorova, Jamil Ahmad, Jennifer A. Ruskey, Farnaz Asayesh, Dan Spiegelman, Stanley Fahn, Cheryl Waters, Oury Monchi, Yves Dauvilliers, Nicolas Dupré, Lior Greenbaum, Sharon Hassin-Baer, Francis P. Grenn, Ming Sum Ruby Chiang, S. Pablo Sardi, Benoît Vanderperre, Cornelis Blauwendraat, Jean-François Trempe, Edward A. Fon, Thomas M. Durcan, Roy N. Alcalay, Ziv Gan-Or

## Abstract

The association between glucocerebrosidase (GCase), encoded by *GBA*, and Parkinson’s disease highlights the role of the lysosome in Parkinson’s disease pathogenesis. Genome-wide association studies (GWAS) in Parkinson’s disease have revealed multiple associated loci, including the *GALC* locus on chromosome 14. *GALC* encodes the lysosomal enzyme galactosylceramidase (GalCase), which plays a pivotal role in the glycosphingolipid metabolism pathway. It is still unclear whether *GALC* is the gene driving the association in the chromosome 14 locus, and if so, by which mechanism.

We first aimed to examine whether variants in the *GALC* locus and across the genome are associated with GalCase activity. We performed a GWAS in two independent cohorts from a)Columbia University and b)the Parkinson’s Progression Markers Initiative study, followed by a meta-analysis with a total of 976 Parkinson’s disease patients and 478 controls with available data on GalCase activity. We further analyzed the effects of common *GALC* variants on expression and GalCase activity using genomic colocalization methods. Mendelian randomization was used to study whether GalCase activity may be causal in Parkinson’s disease. To study the role of rare *GALC* variants we analyzed sequencing data from 5,028 Parkinson’s disease patients and 5,422 controls. Additionally, we studied the functional impact of *GALC* knock-out on alpha-synuclein accumulation and on GCase activity in neuronal cell models and performed *in silico* structural analysis of common *GALC* variants associated with altered GalCase activity.

The top hit in Parkinson’s disease GWAS in the *GALC* locus, rs979812, is associated with increased GalCase activity (b=1.2; se=0.06; p=5.10E-95). No other variants outside the *GALC* locus were associated with GalCase activity. Colocalization analysis demonstrated that rs979812 was also associated with increased GalCase expression. Mendelian randomization suggested that increased GalCase activity may be causally associated with Parkinson’s disease (b=0.025, se=0.007, p=0.0008). We did not find an association between rare *GALC* variants and Parkinson’s disease. *GALC* knockout using CRISPR-Cas9 did not lead to alpha-synuclein accumulation, further supporting that increased rather than reduced GalCase levels may be associated with Parkinson’s disease. The structural analysis demonstrated that the common variant p.I562T may lead to improper maturation of GalCase affecting its activity.

Our results nominate *GALC* as the gene associated with Parkinson’s disease in this locus and suggest that the association of variants in the *GALC* locus may be driven by their effect of increasing GalCase expression and activity. Whether altering GalCase activity could be considered as a therapeutic target should be further studied.
