## Supplementary Table for "*GALC* variants affect galactosylceramidase enzymatic activity and risk of Parkinson’s disease"

### Sheet: List of S. tables
List of supplementary tables:
Supplementary Table 1. Loci significantly associated with GALC activtiy in Columbia and PPMI cohorts outside of GALC locus
Supplementary Table 2. Mendelian randomization between GALC and PD
Supplementary Table 3. SKAT-O analysis of rare (MAF < 1 %) GALC variants
Supplementary Table 4. All rare (MAF<1%) GALC variants in 4 cohorts

### Sheet: S1. top hits outside of GALC
Supplementary Table 1. Loci significantly associated with GALC activtiy in Columbia and PPMI cohorts outside of GALC locus
After adjustment for the most significant SNP in GALC
Cohort	chr:pos	SNP	CHR	BP	A1	A2	BETA	SE	MAF	P
Columbia	10:31081548	rs2050877	10	31081548	C	T	0.6271	0.1124	0.07027	3.139e-08
Columbia	13:57564928	rs7995965	13	57564928	T	C	0.3549	0.0639	0.2757	3.612e-08
PPMI	6:130219144	rs9398928	6	130219144	A	C	1.781	0.3213	0.01979	5e-08
PPMI	17:80609430	rs185840283	17	80609430	T	C	1.423	0.2356	0.02754	3.181e-09
After adjustment for two independent significant SNPs in GALC
Cohort	chr:pos	SNP	CHR	BP	A1	A2	BETA	SE	MAF	P
PPMI	13:29898783	rs61999321	13	29898783	T	C	1.184	0.2026	0.03873	9.629e-09
PPM	17:80609430	rs185840283	17	80609430	T	C	1.216	0.2137	0.02754	2.293e-08

### Sheet: S2. Medelian randomization
Supplementary Table 2. Mendelian randomization between GALC and PD
Exposure		MR Egger			Inverse variance weighted
	SNPs	b	se	pval	b	se	pval
GALC GWAS NY	10	0.0080054	0.0339876	0.819708	0.0292799	0.0106138	0.0058038
GALC GWAS PPMI	3	0.0398461	0.0329121	0.439512	0.0216923	0.0062455	0.0005141
GALC GWAS Meta-analyzed NY-PPMI	5	0.00859	0.0256443	0.759703	0.0245339	0.0073396	0.0008298
	Heterogeneity tests						Directional horizontal pleiotropy
	MR Egger			Inverse variance weighted			egger_intercept	se	pval	MR-PRESSO global
	Q	Q_df	Q_pval	Q	Q_df	Q_pval				pval
GALC GWAS NY	14.6489	8	0.0663433	15.4496	9	0.0793029	0.0201877	0.0305278	0.527009	0.141
GALC GWAS PPMI	0.434567	1	0.509757	0.750175	2	0.687229	-0.0375921	0.0669148	0.674146	NA
GALC GWAS Meta-analyzed NY-PPMI	0.0897625	3	0.993037	0.510804	4	0.972441	0.0198322	0.0305639	0.562663	0.944

### Sheet: S3. SKAT-O results
Supplementary Table 3. SKAT-O analysis of rare (MAF < 1 %) GALC variants
Cohort	Type of analysis	P.value	N.Marker.All
Columbia	RareCADD	0.302417	17
Columbia	RareFunct	0.354078	37
Columbia	RareLOF	0.901858	3
Columbia	RareNS	0.414485	23
Columbia	RareAll	0.687492	69
McGill	RareCADD	0.240713	15
McGill	RareFunct	0.327417	28
McGill	RareLOF	0.864709	3
McGill	RareNS	0.185811	18
McGill	RareAll	0.125294	50
Sheba	RareCADD	0.539386	14
Sheba	RareFunct	0.829548	24
Sheba	RareLOF	0.61212	3
Sheba	RareNS	0.5799	15
Sheba	RareAll	0.560873	43
AMP-PD	RareFunct	0.473694	31
AMP-PD	RareNS	0.473639	30
AMP-PD	RareLOF	0.241425	1
AMP-PD	RareCADD	0.833416	23
AMP-PD	All Rare	0.065	369
Meta-analysis	*RareAll	0.634853
Meta-analysis	RareCADD	0.858698
Meta-analysis	RareFunct	1
Meta-analysis	RareLOF	0.38608
Meta-analysis	RareNS	1
RareCADD	variants with CADD score > 20
LOF	Loss of function
NS	Nonsynonymous
*RareAll	all rare variants were not meta-analysed between cohorts sequenced at McGill and AMP-PD due to the difference in sequencing approach

### Sheet: S4. all_rare variants
Supplementary table 4. All rare (MAF<1%) GALC variants in 4 cohorts
Cohort	Chr:Position	Variant	types of variants	exon	nt change	AA change	Affected MAF	Unaffected MAF
Columbia cohort	hg19
rs number
	14:88406387	intronic					0	0.000996
	14:88406394	intronic					0.004343	0.00611
rs201560122:G:A	14:88407842	exonic	synonymous_SNV	exon15	c.C1731T	p.F577F	0.0005269	0
	14:88407885	exonic	nonsynonymous_SNV	exon15	c.A1688C	p.K563T	0	0.000996
	14:88411932	exonic	synonymous_SNV	exon14	c.A1635G	p.A545A	0.0005274	0
rs201055535:G:A	14:88411938	exonic	synonymous_SNV	exon14	c.C1629T	p.A543A	0.004362	0.003119
	14:88411941	exonic	synonymous_SNV	exon14	c.T1626C	p.A542A	0	0.000996
	14:88411942	exonic	nonsynonymous_SNV	exon14	c.C1625T	p.A542V	0.0005269	0.000996
	14:88411942	exonic	frameshift_deletion	exon14	c.1624delG	p.A542fs	0	0.000996
	14:88411944	exonic	nonsynonymous_SNV	exon14	c.G1623T	p.W541C	0.0005269	0
	14:88411965	exonic	synonymous_SNV	exon14	c.C1602A	p.L534L	0	0.000998
rs200378205:C:T	14:88411975	exonic	nonsynonymous_SNV	exon14	c.G1592A	p.R531H	0	0.000996
rs146286491:C:T	14:88411994	exonic	nonsynonymous_SNV	exon14	c.G1573A	p.E525K	0	0.000996
rs753164684:G:A	14:88411995	exonic	synonymous_SNV	exon14	c.C1572T	p.G524G	0.0005269	0
rs186664912:C:T	14:88414069	intronic_splicing		exon14	c.1411+3G>A		0	0.000996
rs34134328:G:C	14:88414158	exonic	nonsynonymous_SNV	exon13	c.C1403G	p.T468S	0	0.000996
	14:88414196	exonic	synonymous_SNV	exon13	c.A1365G	p.T455T	0.005927	0.004073
	14:88414198	exonic	nonsynonymous_SNV	exon13	c.A1363G	p.T455A	0.004865	0.003036
	14:88414199	exonic	frameshift_deletion	exon13	c.1361delT	p.F454fs	0	0.000996
	14:88414201	exonic	nonsynonymous_SNV	exon13	c.T1360C	p.F454L	0.0005269	0
	14:88414206	exonic	nonsynonymous_SNV	exon13	c.G1355T	p.G452V	0	0.001006
rs190289173:G:A	14:88416153	intronic					0.0005285	0
rs74076317:A:G	14:88416166	intronic					0.0005291	0.001002
rs760013580:G:C	14:88416194	exonic_splicing	nonsynonymous_SNV	exon12	c.C1333G	p.L445V	0.0005269	0
	14:88416220	exonic	nonsynonymous_SNV	exon12	c.G1307T	p.R436I	0	0.000996
rs3213918:G:A	14:88416225	exonic	synonymous_SNV	exon12	c.C1302T	p.S434S	0.003696	0.001992
rs1033051287:T:C	14:88416234	exonic	synonymous_SNV	exon12	c.A1293G	p.G431G	0.0005269	0
rs376675180:C:T	14:88416255	exonic	synonymous_SNV	exon12	c.G1272A	p.Q424Q	0.0005269	0
rs112531377:A:T	14:88417018	exonic	synonymous_SNV	exon11	c.T1236A	p.V412V	0	0.000996
rs760476173:T:C	14:88417112	intronic					0	0.000996
rs113021000:T:C	14:88417125	intronic					0	0.000996
	14:88417144	intronic					0.0005269	0.000996
	14:88429691	intronic					0	0.001992
	14:88429706	intronic					0.0005269	0
	14:88429718	intronic					0.0005269	0
rs74073730:G:A	14:88429817	exonic	synonymous_SNV	exon10	c.C1072T	p.L358L	0.001054	0.002988
rs200516260:T:A	14:88429847	exonic	nonsynonymous_SNV	exon10	c.A1042T	p.T348S	0.003161	0.001992
rs185073540:C:T	14:88431876	exonic	nonsynonymous_SNV	exon9	c.G1006A	p.V336M	0.0005269	0.000996
	14:88431891	exonic	nonsynonymous_SNV	exon9	c.T991C	p.W331R	0.001055	0
rs370211494:T:C	14:88431892	exonic	synonymous_SNV	exon9	c.A990G	p.P330P	0.0005269	0
	14:88431897	exonic	stopgain	exon9	c.G985T	p.E329X	0.00211	0.001992
rs74887188:T:C	14:88431969	exonic_splicing	nonsynonymous_SNV	exon9	c.A913G	p.I305V	0.006849	0.001992
rs201884281:A:C	14:88431977	intronic_splicing		exon10	c.831-4T>G		0	0.000996
rs373077659:G:T	14:88442780	exonic	nonsynonymous_SNV	exon7	c.C674A	p.A225E	0	0.000996
rs201009763:A:G	14:88448629	intronic					0.001054	0
rs182895213:A:C	14:88448631	intronic					0	0.000996
rs181066089:G:A	14:88450795	exonic	synonymous_SNV	exon5	c.C525T	p.V175V	0.001054	0.002988
rs376415427:C:G	14:88450841	exonic	nonsynonymous_SNV	exon5	c.G479C	p.G160A	0	0.000996
rs781281519:G:A	14:88452841	exonic	nonsynonymous_SNV	exon4	c.C434T	p.T145I	0.0005269	0
rs56194647:A:G	14:88452878	exonic	synonymous_SNV	exon4	c.T397C	p.L133L	0.004747	0.005976
rs73312826:T:C	14:88454444	intronic					0.0005376	0
rs201422931:G:A	14:88454550	exonic_splicing	nonsynonymous_SNV	exon3	c.C266T	p.P89L	0.0005269	0
rs757072421:T:G	14:88454600	intronic					0.0005269	0
rs116258242:G:A	14:88454938	intronic					0.003165	0.005
rs113719127:C:A	14:88459413	exonic	synonymous_SNV	exon1	c.G96T	p.L32L	0.001589	0.000998
rs373587692:G:C	14:88459468	exonic	nonsynonymous_SNV	exon1	c.C41G	p.A14G	0.001059	0.001996
rs146439771:C:A	14:88459574	intronic			c.-66G>T		0	0.000996
rs571945132:A:C	14:88459575	intronic			c.-67T>G		0.002107	0
rs747712124:C:T	14L88459745	exonic	synonymous_SNV	exon1	c.G99A	p.T33T	0.0005269	0
rs898006539:G:C	14L88459753	exonic	nonsynonymous_SNV	exon1	c.C91G	p.Q31E	0	0.000996
rs933449413:G:A	14:88459774	exonic	nonsynonymous_SNV	exon1	c.C70T	p.P24S	0.000528	0
	14:88459780	exonic	nonsynonymous_SNV	exon1	c.C64T	p.H22Y	0.0005269	0
rs557653194:C:T	14:88459793	exonic	synonymous_SNV	exon1	c.G51A	p.A17A	0	0.000996
rs1032331319:A:T	14:88459823	exonic	synonymous_SNV	exon1	c.T21A	p.G7G	0	0.001992
rs556647825:A:G	14:88459826	exonic	synonymous_SNV	exon1	c.T18C	p.H6H	0.001055	0
rs185943390:C:A	14:88459835	exonic	synonymous_SNV	exon1	c.G9T	p.G3G	0.001054	0.000996
	14:88459860	UTR5			c.-17G>A)		0.0005313	0
rs146724227:C:T	14:88459877	UTR5			c.-34G>A)		0.0005302	0
	14:88459879	UTR5			c.-36A>G)		0	0.001004
	14:88459888	UTR5			c.-45C>A)		0.0005302	0
Sheba	hg19	Variant	types of variants	exon	nt change	AA change	Affected MAF	Unaffected MAF
rs-number
	14:88411932	exonic	synonymous_SNV	exon14	c.A1635T	p.A545A	0.0007331	0
	14:88411934	exonic	nonsynonymous_SNV	exon14	c.G1633A	p.A545T	0	0.0009191
rs9672064:A:G	14:88411935	exonic	synonymous_SNV	exon14	c.T1632C	p.D544D	0.003693	0.005495
rs387906952:C:T	14:88411937	exonic	nonsynonymous_SNV	exon14	c.G1630A	p.D544N	0.0007396	0
rs201055535:G:A	14:88411938	exonic	synonymous_SNV	exon14	c.C1629T	p.A543A	0.005295	0.003759
	14:88411941	exonic	synonymous_SNV	exon14	c.T1626C	p.A542A	0.001466	0.0009124
	14:88411942	exonic	nonsynonymous_SNV	exon14	c.C1625A	p.A542D	0.0007331	0
	14:88411942	exonic	frameshift_deletion	exon14	c.1624delG	p.A542fs	0.001466	0
	14:88411943	exonic	frameshift_deletion	exon14	c.1624delG	p.A542fs	0.001466	0
	14:88411944	exonic	nonsynonymous_SNV	exon14	c.G1623T	p.W541C	0.0007331	0
	14:88411945	exonic	stopgain	exon14	c.G1622A	p.W541X	0.0007331	0
	14:88411946	exonic	nonsynonymous_SNV	exon14	c.T1621C	p.W541R	0.0007331	0
	14:88411965	exonic	synonymous_SNV	exon14	c.C1602A	p.L534L	0.0007331	0.001825
	14:88414196	exonic	synonymous_SNV	exon13	c.A1365G	p.T455T	0.001517	0.001869
	14:88414204	exonic	nonsynonymous_SNV	exon13	c.A1357G	p.S453G	0	0.0009141
rs1057520151:C:T	14:88414206	exonic	nonsynonymous_SNV	exon13	c.G1355A	p.G452D	0.0007364	0
rs3213918:G:A	14:88416225	exonic	synonymous_SNV	exon12	c.C1302T	p.S434S	0	0.0009124
rs753747900:A:C	14:88417005	exonic_splicing	nonsynonymous_SNV	exon11	c.T1249G	p.F417V	0	0.0009124
	14:88417119	intronic					0.0007331	0
	14:88417120	intronic					0.0007331	0
	14:88417140	intronic					0.0007331	0.001825
	14:88417142	intronic
	14:88417142	intronic					0.000753	0
	14:88417146	intronic					0.0007375	0
	14:88429706	intronic					0	0.0009124
rs200516260:T:A	14:88429847	exonic	nonsynonymous_SNV	exon10	c.A1042T	p.T348S	0.002933	0.0009124
	14:88431896	exonic	nonsynonymous_SNV	exon9	c.A986G	p.E329G	0.0007331	0
rs183105855:T:C	14:88431926	exonic	nonsynonymous_SNV	exon9	c.A956G	p.Y319C	0	0.0009124
rs74887188:T:C	14:88431969	exonic_splicing	nonsynonymous_SNV	exon9	c.A913G	p.I305V	0.002933	0.0009124
rs201884281:A:C	14:88431977	intronic_splicing		exon10	c.909-4T>G)		0.001466	0.001825
rs201009763:A:G	14:88448629	intronic					0.001466	0.002737
rs181066089:G:A	14:88450795	exonic	synonymous_SNV	exon5	c.C525T	p.V175V	0.001466	0.00365
rs781281519:G:A	14:88452841	exonic	nonsynonymous_SNV	exon4	c.C434T	p.T145I	0	0.0009124
rs56194647:A:G	14:88452878	exonic	synonymous_SNV	exon4	c.T397C	p.L133L	0.002203	0.002737
rs201422931:G:A	14:88454550	exonic_splicing	nonsynonymous_SNV	exon3	c.C266T	p.P89L	0	0.0009124
rs375326954:T:C	14:88454893	intronic					0.0007331	0.0009124
	14:88454908	intronic					0	0.0009124
rs113719127:C:A	14:88459413	exonic	synonymous_SNV	exon1	c.G96T	p.L32L|intronic	0.002946	0.002742
rs373587692:G:C	14:88459468	exonic	nonsynonymous_SNV	exon1	c.C41G	p.A14G|intronic	0.0007364	0.0009158
rs571945132:A:C	14:88459575	intronic			c.-67T>G)		0.0007331	0.0009124
rs747712124:C:T	14:88459745	exonic	synonymous_SNV	exon1	c.G99A	p.T33T	0.0007331	0.001825
rs185943390:C:A	14:88459835	exonic	synonymous_SNV	exon1	c.G9T	p.G3G	0.0007331	0
	14:88459910	UTR5			c.-67A>G		0.0007429	0
	14:88459921	UTR5			c.-79delA		0	0.001855
	14:88459922	UTR5			c.-79delA		0	0.001855
McGill	hg19	Variant	types of variants	exon	nt change	AA change	Affected MAF	Unaffected MAF
rs-number
	14:88406314	exonic	nonsynonymous_SNV	exon16	c.A1846G	p.I616V	0.0006427	0
	14:88406381	intronic					0	0.0008711
	14:88406394	intronic					0.0006452	0
	14:88411931	exonic	nonsynonymous_SNV	exon14	c.T1636C	p.S546P	0.005141	0.005226
	14:88411934	exonic	nonsynonymous_SNV	exon14	c.G1633T	p.A545S	0	0.0008711
rs9672064:A:G	14:88411935	exonic	synonymous_SNV	exon14	c.T1632C	p.D544D	0.003218	0
	14:88411936	exonic	nonsynonymous_SNV	exon14	c.A1631G	p.D544G	0.0006427	0
	14:88411939	exonic	nonsynonymous_SNV	exon14	c.C1628T	p.A543V	0.002601	0.001754
	14:88411942	exonic	frameshift_deletion	exon14	c.1624delG	p.A542fs	0	0.0008711
	14:88411944	exonic	stopgain	exon14	c.G1623A	p.W541X	0.0006427	0
	14:88411946	exonic	nonsynonymous_SNV	exon14	c.T1621C	p.W541R	0	0.0008711
	14:88411965	exonic	synonymous_SNV	exon14	c.C1602T	p.L534L	0.0006427	0
	14:88414193	exonic	synonymous_SNV	exon13	c.G1368A	p.L456L	0	0
	14:88414202	exonic	synonymous_SNV	exon13	c.T1359C	p.S453S	0.0006443	0.0008741
	14:88414204	exonic	nonsynonymous_SNV	exon13	c.A1357G	p.S453G	0.001299	0
rs190289173:G:A	14:88416153	intronic					0.0006452	0.001745
rs3213918:G:A	14:88416225	exonic	synonymous_SNV	exon12	c.C1302T	p.S434S	0.001928	0.002613
rs369432237:G:C	14:88416297	intronic					0	0.0008711
rs569569879:A:G	14:88417070	exonic	nonsynonymous_SNV	exon11	c.T1184C	p.I395T	0.0006427	0
	14:88417139	intronic					0.003213	0.0008711
	14:88417140	intronic					0.003213	0
rs781400623:T:C	14:88417142	intronic					0.0006435	0.0008711
	14:88417147	intronic					0	0.0008881
rs200516260:T:A	14:88429847	exonic	nonsynonymous_SNV	exon10	c.A1042T	p.T348S	0	0.0008711
rs1008248502:T:C	14:88431846	intronic_splicing		exon10	c.1033+3A>G		0.0006427	0
	14:88431891	exonic	nonsynonymous_SNV	exon9	c.T991C	p.W331R	0.003234	0.009683
	14:88431896	exonic	nonsynonymous_SNV	exon9	c.A986G	p.E329G	0.0006427	0
	14:88431897	exonic	stopgain	exon9	c.G985T	p.E329X	0.001285	0.0008711
rs74887188:T:C	14:88431969	exonic_splicing	nonsynonymous_SNV	exon9	c.A913G	p.I305V	0	0.0008711
rs757354530:A:G	14:88431976	intronic_splicing		exon10	c.909-3T>C		0.0006427	0
	14:88448509	intronic					0.0006427	0
rs182895213:A:C	14:88448631	intronic					0.0006427	0
rs181066089:G:A	14:88450795	exonic	synonymous_SNV	exon5	c.C525T	p.V175V	0.0006427	0
rs767286511:G:T	14:88450834	exonic	nonsynonymous_SNV	exon5	c.C486A	p.D162E	0.0006427	0
rs373159695:G:A	14:88450837	exonic	synonymous_SNV	exon5	c.C483T	p.F161F	0	0.0008711
rs56194647:A:G	14:88452878	exonic	synonymous_SNV	exon4	c.T397C	p.L133L	0.0006427	0
rs201977747:T:C	14:88454482	intronic_splicing		exon4	c.328+6A>G)		0.001285	0
rs778447883:C:T	14:88454837	exonic	nonsynonymous_SNV	exon2	c.G226A	p.E76K	0.0006427	0.0008711
rs371523347:C:T	14:88454857	exonic	nonsynonymous_SNV	exon2	c.G206A	p.R69Q	0.0006435	0
rs116258242:G:A	14:88454938	intronic					0.0006435	0
rs772928724:A:C	14:88459407	exonic	nonsynonymous_SNV	exon1	c.T102G	p.C34W	0.001289	0.0008711
rs188488238:G:A	14:88459449	exonic	synonymous_SNV	exon1	c.C60T	p.A20A	0.0006427	0.0008711
rs373587692:G:C	14:88459468	exonic	nonsynonymous_SNV	exon1	c.C41G	p.A14G	0.002577	0
rs571945132:A:C	14:88459575	intronic	UTR5		c.-67T>G		0.0006435	0
	14:88459597	intronic	UTR5		c.-89G>T		0	0.0008726
	14:88459742	exonic	synonymous_SNV	exon1	c.G102C	p.P34P	0.0006435	0
	14:88459776	exonic	nonsynonymous_SNV	exon1	c.T68C	p.L23P	0.0006427	0
rs557653194:C:T	14:88459793	exonic	synonymous_SNV	exon1	c.G51A	p.A17A	0	0.0008711
rs556647825:A:G	14:88459826	exonic	synonymous_SNV	exon1	c.T18C	p.H6H	0.002574	0.002613
rs185943390:C:A	14:88459835	exonic	synonymous_SNV	exon1	c.G9T	p.G3G	0.002571	0.005226
AMP-PD	hg38	Variant	types of variants	exon	nt change	AA change	Affected MAF	Unaffected MAF
rs-number
rs138919458	14:87933281	UTR3	.				0.0006408	0.001147
rs193250333	14:87933288	UTR3	.				0.0006408	0.0005737
rs370559	14:87933743	UTR3	.				0.0006408	0.0005737
rs114174103	14:87933931	UTR3	.				0	0.0001434
rs413750	14:87934105	UTR3	.				0.0008543	0.0005737
rs181244190	14:87934190	UTR3	.				0	0.0001434
rs3850376	14:87934337	UTR3	.				0.003204	0.001865
rs201596265	14:87934751	exonic	nonsynonymous SNV	exon16	c.T1970C	p.L657P	0.0002136	0
rs421262	14:87934869	exonic	synonymous SNV	exon16	c.A1852A	p.T618T	0.0006408	0.0005737
rs433764	14:87935048	intronic	.				0.0006408	0.0005737
rs390474	14:87935098	intronic	.				0.0006408	0.0005737
rs74072495	14:87935463	intronic	.				0.0002136	0
rs142782024	14:87935681	intronic	.				0.01025	0.008462
rs422840	14:87935789	intronic	.				0.0006408	0.0005737
rs411510	14:87935825	intronic	.				0.0006408	0.0005737
rs150774726	14:87935969	intronic	.				0.008757	0.007315
rs72629365	14:87936342	intronic	.				0.0006408	0.0008606
rs115137351	14:87936459	intronic	.				0	0.0001434
rs149957034	14:87936464	intronic	.				0.003204	0.001865
rs1745638	14:87936918	intronic	.				0.002136	0.002869
rs139500142	14:87937161	intronic	.				0.001282	0.001578
rs187690285	14:87937191	intronic	.				0	0.0001435
rs12100915	14:87937197	intronic	.				0.0002136	0
rs78683818	14:87937275	intronic	.				0.00432	0.006932
rs183104020	14:87937400	intronic	.				0.005126	0.00502
rs187444873	14:87937407	intronic	.				0.001282	0.0007172
rs74074639	14:87937473	intronic	.				0.0002136	0
rs454053	14:87937588	intronic	.				0.0006408	0.0005737
rs192204777	14:87937639	intronic	.				0.0002136	0.0007172
rs418152	14:87937693	intronic	.				0.0006408	0.0005737
rs80173976	14:87937710	intronic	.				0	0.0001434
rs184285346	14:87937940	intronic	.				0.0004272	0
rs116454642	14:87938320	intronic	.				0.0002136	0
rs72629366	14:87938348	intronic	.				0	0.0004303
rs440934	14:87938445	intronic	.				0.0006408	0.0005737
rs142381883	14:87938760	intronic	.				0.01004	0.00545
rs429544	14:87938952	intronic	.				0.0004272	0.0005737
rs366888	14:87938953	intronic	.				0.0006408	0.0005737
rs445148	14:87939027	intronic	.				0.0006408	0.0005737
rs189764432	14:87939296	intronic	.				0.0006408	0.0005737
rs72629367	14:87939542	intronic	.				0.0006408	0.0008606
rs432822	14:87939588	intronic	.				0.0006408	0.0005737
rs118084239	14:87939799	intronic	.				0.005767	0.00459
rs370259898	14:87939917	exonic	synonymous SNV	exon15	c.G1830A	p.T610T	0	0.0001434
rs417276	14:87940060	intronic	.				0.0006408	0.0005739
rs189296032	14:87940361	intronic	.				0	0.0001434
rs404356	14:87940447	intronic	.				0.0008543	0.0005737
rs4899930	14:87940472	intronic	.				0.006194	0.008319
rs3911142	14:87940597	intronic	.				0.0006408	0.0005737
rs443013	14:87940911	intronic	.				0.0006408	0.0005737
rs182185927	14:87941023	intronic	.				0.001282	0.001865
rs448805	14:87941390	intronic	.				0.0006408	0.0005737
rs115018138	14:87941441	exonic	synonymous SNV	exon14	c.C1719T	p.F573F	0.0002136	0
rs200219480	14:87941512	exonic	nonsynonymous SNV	exon14	c.A1648G	p.T550A	0.0004272	0.0002869
rs421466	14:87941531	exonic	synonymous SNV	exon14	c.A1629A	p.V543V	0.0006408	0.0005737
rs148028728	14:87941634	intronic	.				0.004915	0.00459
rs74073881	14:87941713	intronic	.				0.0002136	0
rs186078186	14:87941834	intronic	.				0	0.0001434
rs367125	14:87941877	intronic	.				0.0006408	0.0005737
rs191190836	14:87941896	intronic	.				0.0004272	0.0008606
rs366323	14:87941994	intronic	.				0.0006408	0.0005737
rs427018	14:87942002	intronic	.				0.0006408	0.0005737
rs390521	14:87942059	intronic	.				0.0006413	0.0005737
rs139983177	14:87942114	intronic	.				0.0006408	0.001865
rs183107761	14:87942167	intronic	.				0	0.0001434
rs451554	14:87942265	intronic	.				0.0006408	0.0005737
rs146062952	14:87942323	intronic	.				0	0.0001434
rs72629368	14:87942431	intronic	.				0.0006408	0.0008606
rs405436	14:87942579	intronic	.				0.0006408	0.0005737
rs149797373	14:87942813	intronic	.				0.0006408	0.0001434
rs432425	14:87942851	intronic	.				0.0006408	0.0005737
rs419458	14:87943224	intronic	.				0.0006408	0.0005737
rs425189	14:87943364	intronic	.				0.0006408	0.0005737
rs434894	14:87943487	intronic	.				0.0006408	0.0005737
rs142650135	14:87943574	intronic	.				0.0002136	0
rs2285010	14:87943583	intronic	.				0	0.0004303
rs417504	14:87943587	intronic	.				0.0006408	0.0005737
rs367221	14:87943619	intronic	.				0.0006408	0.0007172
rs422566	14:87943841	intronic	.				0.0006408	0.0005737
rs422580	14:87943861	intronic	.				0.0006408	0.0005737
rs389253	14:87943929	intronic	.				0.0004272	0.0005737
rs112619583	14:87944089	intronic	.				0.001495	0.0001434
rs431532	14:87944188	intronic	.				0.0006408	0.0005737
rs423920	14:87944484	intronic	.				0.0006408	0.0005737
rs404731	14:87944491	intronic	.				0.0006408	0.0005737
rs404078	14:87944492	intronic	.				0.0006408	0.0005737
rs435412	14:87944548	intronic	.				0.0006408	0.0005737
rs385108	14:87944588	intronic	.				0.0006408	0.0005737
rs137990762	14:87944602	intronic	.				0.0002136	0
rs188487182	14:87944808	intronic	.				0.0004272	0.0002869
rs72629369	14:87944843	intronic	.				0	0.0004303
rs364400	14:87944876	intronic	.				0.0004272	0.0005737
rs149502992	14:87945299	intronic	.				0.00534	0.004877
rs430536	14:87945349	intronic	.				0.0004272	0.0005737
rs444902	14:87945459	intronic	.				0.0006408	0.0005737
rs373154280	14:87945513	intronic	.				0.0002136	0
rs201055535	14:87945594	exonic	synonymous SNV	exon13	c.C1560T	p.A520A	0.0002136	0
rs367327	14:87945603	exonic	synonymous SNV	exon13	c.A1551A	p.T517T	0.0006408	0.0004303
rs184748969	14:87945636	exonic	synonymous SNV	exon13	c.G1518A	p.T506T	0	0.0001434
rs150025895	14:87946395	intronic	.				0.0002136	0
rs447852	14:87946397	intronic	.				0.0006408	0.0005737
rs28516590	14:87946655	intronic	.				0.004272	0.006885
rs140970627	14:87946864	intronic	.				0	0.0001434
rs78394802	14:87947302	intronic	.				0.004272	0.006885
rs17123928	14:87947594	intronic	.				0.0002136	0.0002869
rs200231860	14:87947783	exonic	synonymous SNV	exon12	c.G1365A	p.P455P	0	0.0001434
rs374868151	14:87947799	exonic	nonsynonymous SNV	exon12	c.G1349A	p.R450H	0	0.0001434
rs398343	14:87947939	intronic	.				0.0006408	0.0005737
rs150945316	14:87948160	intronic	.				0	0.0001434
rs417452	14:87948457	intronic	.				0.0006408	0.0005737
rs58661806	14:87948490	intronic	.				0.0002136	0
rs386079	14:87948507	intronic	.				0.0006408	0.0005737
rs66915164	14:87948685	intronic	.				0.0006408	0.0005737
rs376648432	14:87948746	intronic	.				0	0.0001434
rs188437926	14:87948757	intronic	.				0.002349	0.002295
rs429170	14:87948814	intronic	.				0.0006408	0.0005737
rs191724747	14:87948855	intronic	.				0.0004272	0.001004
rs117642150	14:87948914	intronic	.				0.006835	0.006311
rs394171	14:87949156	intronic	.				0.001495	0.0004304
rs28414497	14:87949170	intronic	.				0.004485	0.006885
rs144714824	14:87949351	intronic	.				0.0002136	0.0001434
rs111231057	14:87949536	intronic	.				0.001282	0.0002869
rs7161703	14:87949585	intronic	.				0.0002136	0.0001434
rs190289173	14:87949809	intronic	.				0.0004272	0.001434
rs74076317	14:87949822	intronic	.				0.0002136	0
rs3213918	14:87949881	exonic	synonymous SNV	exon11	c.C1233T	p.S411S	0.002349	0.002295
rs370750373	14:87949885	exonic	nonsynonymous SNV	exon11	c.C1229T	p.T410I	0	0.0001434
rs376675180	14:87949911	exonic	synonymous SNV	exon11	c.G1203A	p.Q401Q	0.0002136	0.0001434
rs371282554	14:87949935	intronic	.				0	0.0001434
rs138094990	14:87949980	intronic	.				0.0002136	0
rs440426	14:87950046	intronic	.				0.0004272	0.0004303
rs451073	14:87950097	intronic	.				0.0004272	0.0004303
rs149342396	14:87950395	intronic	.				0.003204	0.001721
rs417521	14:87950509	intronic	.				0.0004272	0.0004303
rs371460286	14:87950584	intronic	.				0	0.0001434
rs11300320	14:87950751	intronic	.				0.0006408	0.0004303
rs431748	14:87950817	intronic	.				0.0004274	0.0004303
rs443019	14:87950900	intronic	.				0.0004272	0.0004304
rs428542	14:87950945	intronic	.				0.0004272	0.0004303
rs189580193	14:87951224	intronic	.				0	0.0001434
rs76504061	14:87951328	intronic	.				0.00299	0.001721
rs191917566	14:87951595	intronic	.				0	0.0001434
rs79008288	14:87952070	intronic	.				0.004485	0.006885
rs182550215	14:87952143	intronic	.				0.0002136	0
rs147529093	14:87952200	intronic	.				0.0002136	0.0001434
rs117774442	14:87952419	intronic	.				0.001068	0.001578
rs144888353	14:87952487	intronic	.				0	0.0001434
rs74076318	14:87952717	intronic	.				0.0002136	0
rs78811868	14:87952889	intronic	.				0.002777	0.002008
rs193095790	14:87952912	intronic	.				0.0002136	0
rs117236959	14:87952938	intronic	.				0.001495	0.001004
rs185306619	14:87953437	intronic	.				0.0008543	0.001291
rs150180100	14:87953672	intronic	.				0.001282	0.0001434
rs112207823	14:87954009	intronic	.				0	0.0001434
rs143163179	14:87954486	intronic	.				0.0002136	0.0001434
rs2269314	14:87954792	intronic	.				0.0006408	0.0008606
rs142973647	14:87955139	intronic	.				0.003204	0.001721
rs74073726	14:87955433	intronic	.				0.0002136	0
rs139454429	14:87955497	intronic	.				0	0.0001434
rs190645011	14:87955498	intronic	.				0.0002136	0
rs112102371	14:87955767	intronic	.				0.003631	0.001865
rs74073727	14:87955917	intronic	.				0.0002136	0
rs181944131	14:87955978	intronic	.				0.0006408	0.0004303
rs384152	14:87956225	intronic	.				0.0004272	0.0004303
rs372585076	14:87956269	intronic	.				0.0002136	0
rs114336602	14:87956553	intronic	.				0.0002136	0
rs12433036	14:87956572	intronic	.				0	0.0001434
rs200947420	14:87956601	intronic	.				0.0006491	0.0008688
rs116644409	14:87956924	intronic	.				0	0.000144
rs117674806	14:87957980	intronic	.				0.0006408	0.0008606
rs187451194	14:87958593	intronic	.				0	0.0002869
rs150441711	14:87958710	intronic	.				0.001068	0.001578
rs138259254	14:87958755	intronic	.				0.003417	0.002582
rs184283468	14:87958972	intronic	.				0.0006408	0.001865
rs435977	14:87959001	intronic	.				0.0004272	0.0004303
rs149623314	14:87959136	intronic	.				0	0.0001434
rs141479556	14:87959335	intronic	.				0.003204	0.001721
rs189032447	14:87959439	intronic	.				0.0008543	0.0007172
rs199999757	14:87959548	intronic	.				0	0.0001434
rs139145017	14:87959592	intronic	.				0	0.0001434
rs148084119	14:87960405	intronic	.				0.0006408	0.0008606
rs191438630	14:87960616	intronic	.				0.0002136	0
rs182809590	14:87960617	intronic	.				0.0004272	0.0005737
rs379911	14:87960634	intronic	.				0.0004272	0.0004303
rs186149794	14:87960865	intronic	.				0.0002136	0
rs147020960	14:87961075	intronic	.				0.004485	0.006885
rs450327	14:87961245	intronic	.				0.0006408	0.0004303
rs192463803	14:87961280	intronic	.				0.001068	0.001865
rs141574205	14:87961304	intronic	.				0.002563	0.001291
rs17123948	14:87961741	intronic	.				0.001282	0.0001434
rs184627502	14:87961847	intronic	.				0.0004272	0
rs433738	14:87961849	intronic	.				0.009611	0.009466
rs406458	14:87961923	intronic	.				0.0008543	0.0008606
rs192455346	14:87962165	intronic	.				0.001068	0.0008606
rs146402510	14:87962425	intronic	.				0.01004	0.00545
rs189634119	14:87962447	intronic	.				0	0.0001434
rs199836673	14:87962817	intronic	.				0.0002137	0
rs184574760	14:87963097	intronic	.				0	0.0001434
rs74073729	14:87963144	intronic	.				0.0002136	0
rs149462496	14:87963296	intronic	.				0.003631	0.003299
rs373149766	14:87963314	intronic	.				0.0002136	0
rs74073730	14:87963473	exonic	synonymous SNV	exon9	c.C1003T	p.L335L	0.0002136	0
rs200516260	14:87963503	exonic	nonsynonymous SNV	exon9	c.A973T	p.T325S	0.0006408	0.0004303
rs181479389	14:87963799	intronic	.				0.0006408	0.0001434
rs77777141	14:87963930	intronic	.				0.003204	0.001721
rs140427769	14:87965377	intronic	.				0.0006408	0
rs183105855	14:87965582	exonic	nonsynonymous SNV	exon8	c.A887G	p.Y296C	0	0.0002869
rs74887188	14:87965625	exonic	nonsynonymous SNV	exon8	c.A844G	p.I282V	0.0008543	0.001004
rs201884281	14:87965633	intronic	.				0.0004272	0.0005739
rs191692952	14:87965819	intronic	.				0.0002136	0
rs149988457	14:87966230	intronic	.				0.001282	0.0002869
rs115263328	14:87966391	intronic	.				0	0.0001434
rs149166887	14:87966486	intronic	.				0.0002136	0
rs116571	14:87966826	intronic	.				0.0002136	0.0004303
rs183781419	14:87967077	intronic	.				0.0002136	0.0007172
rs115376746	14:87967095	intronic	.				0	0.0001434
rs140683462	14:87967215	intronic	.				0.004485	0.007028
rs76416515	14:87967387	intronic	.				0.004485	0.006885
rs117433774	14:87967571	intronic	.				0.004485	0.006885
rs10144227	14:87967868	intronic	.				0.004485	0.006885
rs185256036	14:87968034	intronic	.				0.0002136	0.0001434
rs397644	14:87968065	intronic	.				0.0004272	0.0004303
rs189788968	14:87968106	intronic	.				0.009825	0.008893
rs138491303	14:87968173	intronic	.				0.0002136	0
rs199847983	14:87968386	exonic	nonsynonymous SNV	exon7	c.G788A	p.G263D	0	0.0001434
rs368679728	14:87968415	exonic	synonymous SNV	exon7	c.T759C	p.F253F	0	0.0002869
rs74073731	14:87969231	intronic	.				0.0002136	0
rs112697865	14:87969590	intronic	.				0	0.0001434
rs188471443	14:87969634	intronic	.				0	0.0001434
rs72629372	14:87969656	intronic	.				0.0006408	0.0008606
rs190276213	14:87969683	intronic	.				0.0002136	0
rs114628351	14:87969698	intronic	.				0.0002136	0
rs80319205	14:87970046	intronic	.				0.01004	0.005452
rs186879724	14:87970047	intronic	.				0.0004272	0.0005737
rs191537921	14:87970110	intronic	.				0.0006408	0
rs114751093	14:87970232	intronic	.				0.0002136	0.0002869
rs188947563	14:87970257	intronic	.				0.002136	0.002008
rs77968444	14:87970522	intronic	.				0.004485	0.007028
rs193252500	14:87970730	intronic	.				0.0002136	0
rs147385592	14:87970757	intronic	.				0.003204	0.001721
rs185190009	14:87970825	intronic	.				0	0.0001434
rs114946819	14:87971218	intronic	.				0.001282	0.0001434
rs191763004	14:87971428	intronic	.				0.0004272	0.0001434
rs142751320	14:87971665	intronic	.				0.0004272	0.0001434
rs7149483	14:87971745	intronic	.				0.0004272	0.0004303
rs116225254	14:87972238	intronic	.				0.0002136	0
rs72629373	14:87972425	intronic	.				0.0006408	0.0008606
rs10083507	14:87972570	intronic	.				0.004485	0.007028
rs116111842	14:87972677	intronic	.				0.0002136	0
rs145799400	14:87972768	intronic	.				0.004699	0.00502
rs146616227	14:87972889	intronic	.				0	0.0001434
rs61057898	14:87972993	intronic	.				0.0002136	0.0004303
rs74073735	14:87973007	intronic	.				0.0002136	0
rs72629374	14:87973075	intronic	.				0.0006408	0.0008606
rs188471810	14:87973204	intronic	.				0	0.0002869
rs116307428	14:87973418	intronic	.				0.0002136	0.0002869
rs72629375	14:87973433	intronic	.				0.0006468	0.0008744
rs72629376	14:87973526	intronic	.				0.0006408	0.0008606
rs115541704	14:87973597	intronic	.				0.0002136	0
rs190391317	14:87973890	intronic	.				0.002777	0.001147
rs72629377	14:87974093	intronic	.				0.0006408	0.0008606
rs182223049	14:87974165	intronic	.				0.00833	0.005881
rs148187643	14:87974248	intronic	.				0.0002136	0
rs72629378	14:87974451	intronic	.				0.0006408	0.0008606
rs116628302	14:87974494	intronic	.				0.0006408	0.0008606
rs147369538	14:87975263	intronic	.				0.0002136	0.0004303
rs116400032	14:87975282	intronic	.				0.0004272	0.0002869
rs138034905	14:87975511	intronic	.				0.0002136	0.0001434
rs59647005	14:87975575	intronic	.				0.008116	0.007602
rs143579765	14:87975879	intronic	.				0.0002136	0
rs147194387	14:87975981	intronic	.				0.004272	0.004159
rs77096090	14:87976191	intronic	.				0.004485	0.006885
rs373343608	14:87976471	exonic	synonymous SNV	exon6	c.G570C	p.L190L	0.0002136	0.0001434
rs183934298	14:87976762	intronic	.				0	0.0001434
rs146803770	14:87976813	intronic	.				0	0.0001434
rs151089432	14:87977107	intronic	.				0.009184	0.006598
rs141059638	14:87977380	intronic	.				0.002777	0.001434
rs72629379	14:87977433	intronic	.				0.0006408	0.0008606
rs145873620	14:87977504	intronic	.				0	0.0001434
rs114010236	14:87977814	intronic	.				0.0004272	0.0002869
rs72629380	14:87977830	intronic	.				0.0006408	0.0008606
rs60898379	14:87978047	intronic	.				0.0004272	0.0004303
rs189314104	14:87978075	intronic	.				0.003631	0.003442
rs11851130	14:87978087	intronic	.				0	0.0001434
rs143511581	14:87978294	intronic	.				0	0.0001434
rs187591762	14:87978477	intronic	.				0.001495	0.0005737
rs73312810	14:87978600	intronic	.				0.0002136	0.0004303
rs111735334	14:87978687	intronic	.				0.0002136	0.0004303
rs141268418	14:87978733	intronic	.				0.001068	0.001721
rs190265645	14:87979309	intronic	.				0.0002136	0
rs144840840	14:87979583	intronic	.				0.001709	0.001721
rs72629381	14:87979648	intronic	.				0.0006408	0.0008606
rs373185022	14:87980157	intronic	.				0	0.0001434
rs17123955	14:87980657	intronic	.				0.001068	0.001004
rs61536676	14:87980882	intronic	.				0.0004272	0.0004303
rs142661567	14:87980917	intronic	.				0	0.0001434
rs190877568	14:87981365	intronic	.				0.003845	0.003299
rs149814143	14:87982111	intronic	.				0.0002136	0
rs201009763	14:87982285	intronic	.				0.0004272	0.0002869
rs182895213	14:87982287	intronic	.				0.0006408	0.0004303
rs144780079	14:87982553	intronic	.				0.002563	0.001434
rs187899352	14:87982795	intronic	.				0.0002136	0
rs111754454	14:87983027	intronic	.				0.002349	0.001865
rs372620637	14:87983081	intronic	.				0.0002136	0
rs75219395	14:87983167	intronic	.				0.0002136	0
rs142064080	14:87983282	intronic	.				0	0.0001434
rs117103054	14:87983296	intronic	.				0.0006408	0.0008606
rs74073783	14:87984024	intronic	.				0.0002136	0
rs186702480	14:87984048	intronic	.				0.003204	0.003729
rs80236006	14:87984323	intronic	.				0.004485	0.006885
rs181066089	14:87984451	exonic	synonymous SNV	exon4	c.C456T	p.V152V	0.002136	0.002725
rs370222749	14:87984507	exonic	nonsynonymous SNV	exon4	c.C400A	p.L134M	0	0.0001434
rs372568602	14:87984528	exonic	nonsynonymous SNV	exon4	c.C379T	p.P127S	0	0.0001434
rs2044066	14:87984919	intronic	.				0.0002136	0.0002869
rs138004711	14:87984997	intronic	.				0.001282	0.001004
rs114697287	14:87985149	intronic	.				0.0002136	0
rs187447525	14:87985296	intronic	.				0.0006408	0.0005737
rs191997404	14:87985302	intronic	.				0.0004272	0.0004303
rs140065772	14:87986453	intronic	.				0	0.0001434
rs56194647	14:87986534	exonic	synonymous SNV	exon3	c.T328C	p.L110L	0.0002136	0.0004303
rs200532368	14:87986552	exonic	stopgain	exon3	c.C310T	p.R104X	0.0002136	0
rs147313927	14:87986597	exonic	nonsynonymous SNV	exon3	c.A265G	p.T89A	0.004272	0.004016
rs45627231	14:87986691	intronic	.				0.004058	0.003729
rs192700286	14:87986734	intronic	.				0	0.0002869
rs183797958	14:87986989	intronic	.				0	0.0001434
rs149863441	14:87987808	intronic	.				0.004485	0.003586
rs189853719	14:87987949	intronic	.				0	0.0002869
rs73312826	14:87988100	intronic	.				0.0002136	0.0004303
rs201977747	14:87988138	intronic	.				0	0.0005737
rs201422931	14:87988206	exonic	nonsynonymous SNV	exon2	c.C197T	p.P66L	0.0002136	0.0005737
rs116258242	14:87988594	intronic	.				0	0.0001434
rs78875178	14:87988818	intronic	.				0.01047	0.00918
rs115369102	14:87988899	intronic	.				0	0.0001434
rs140977847	14:87989310	intronic	.				0.0002136	0
rs73312833	14:87989352	intronic	.				0.0002136	0.0004303
rs140388156	14:87989726	intronic	.				0.006835	0.006741
rs77478577	14:87989780	intronic	.				0.0008543	0.001004
rs115456150	14:87989818	intronic	.				0.0002136	0
rs115633693	14:87990438	intronic	.				0.0002136	0
rs115196956	14:87990532	intronic	.				0	0.0001434
rs75961622	14:87990703	intronic	.				0.004485	0.006885
rs138398529	14:87991350	intronic	.				0.0002136	0
rs182254642	14:87991878	intronic	.				0.002777	0.004303
rs4899931	14:87992455	intronic	.				0.006835	0.008462
rs150914331	14:87992652	intronic	.				0.00299	0.003442
rs189853941	14:87992951	intronic	.				0.003204	0.003299
rs191767015	14:87992960	intronic	.				0.0002136	0
rs113719127	14:87993069	exonic	synonymous SNV	exon1	c.G96T	p.L32L	0.0002136	0.0002869
rs188488238	14:87993105	exonic	synonymous SNV	exon1	c.C60T	p.A20A	0.0006408	0.0002869
rs373587692	14:87993124	exonic	nonsynonymous SNV	exon1	c.C41G	p.A14G	0.0008543	0.002438
